# Advancing long-read nanopore genome assembly and accurate variant calling for rare disease detection

**DOI:** 10.1101/2024.08.22.24312327

**Authors:** Shloka Negi, Sarah L. Stenton, Seth I. Berger, Brandy McNulty, Ivo Violich, Joshua Gardner, Todd Hillaker, Sara M O’Rourke, Melanie C. O’Leary, Elizabeth Carbonell, Christina Austin-Tse, Gabrielle Lemire, Jillian Serrano, Brian Mangilog, Grace VanNoy, Mikhail Kolmogorov, Eric Vilain, Anne O’Donnell-Luria, Emmanuèle Délot, Karen H. Miga, Jean Monlong, Benedict Paten

## Abstract

More than 50% of families with suspected rare monogenic diseases remain unsolved after whole genome analysis by short read sequencing (SRS). Long-read sequencing (LRS) could help bridge this diagnostic gap by capturing variants inaccessible to SRS, facilitating long-range mapping and phasing, and providing haplotype-resolved methylation profiling. To evaluate LRS’s additional diagnostic yield, we sequenced a rare disease cohort of 98 samples, including 41 probands and some family members, using nanopore sequencing, achieving per sample ∼36x average coverage and 32 kilobase (kb) read N50 from a single flow cell. Our Napu pipeline generated assemblies, phased variants, and methylation calls. LRS covered, on average, coding exons in ∼280 genes and ∼5 known Mendelian disease genes that were not covered by SRS. In comparison to SRS, LRS detected additional rare, functionally annotated variants, including SVs and tandem repeats, and completely phased 87% of protein-coding genes. LRS detected additional *de novo* variants, and could be used to distinguish postzygotic mosaic variants from prezygotic *de novos*. Eleven probands were solved, with diverse underlying genetic causes including *de novo* and compound heterozygous variants, large-scale SVs, and epigenetic modifications. Our study demonstrates LRS’s potential to enhance diagnostic yield for rare monogenic diseases, implying utility in future clinical genomics workflows.
