## Supplementary material for "Advancing long-read nanopore genome assembly and accurate variant calling for rare disease detection": SuppTable1.xlsx

### Sheet: SuppTable1-SequencingStatistics
Family ID	Sample ID	Relationship to Proband	Provider	Sample Type	RAW Sequencing Results
					Wambam N50	total.gbp	Median Identity	Number of FCs Used
11	PMGRC-11-11-0	Self	Childrens National	Whole Blood - 750 µL	35430	134.998	0.9915	1
11	PMGRC-139-11-1	Father	Childrens National	Whole Blood - 750 µL	28825	96.7164	0.9915	1
11	PMGRC-12-11-2	Mother	Childrens National	Whole Blood - 750 µL	28700	102.08	0.9915	1
68	PMGRC-68-68-0	Self	Childrens National	Whole Blood - 750 µL	25489	137.264	0.9915	1
68	PMGRC-70-68-1	Father	Childrens National	Whole Blood - 750 -800 µL	35163	111.93	0.9915	1
68	PMGRC-69-68-2	Mother	Childrens National	Whole Blood - 750 µL	35012	86.0403	0.9915	1
146	PMGRC-146-146-0	Self	Childrens National	Whole Blood - 750 µL	33794	126.479	0.9915	1
146	PMGRC-157-146-1	Father	Childrens National	Whole Blood - 750 µL	35821	116.554	0.9915	1
146	PMGRC-147-146-2	Mother	Childrens National	Whole Blood - 750 µL	34194	97.921	0.9905	1
164	PMGRC-164-164-0	Self	Childrens National	Whole Blood - 750 -800 µL	36095	94.7025	0.9915	2
164	PMGRC-166-164-1	Father	Childrens National	Whole Blood - 750 µL	37524	86.9717	0.9905	2
164	PMGRC-165-164-2	Mother	Childrens National	Whole Blood - 750 -800 µL	36536	67.3536	0.9905	2
167	PMGRC-167-167-0	Self	Childrens National	Whole Blood - 750 µL	35402	96.0623	0.9915	1
167	PMGRC-169-167-1	Father	Childrens National	Whole Blood - 750 µL	34877	114.031	0.9915	2
167	PMGRC-168-167-2	Mother	Childrens National	Whole Blood - 750 µL	32973	92.6412	0.9915	1
86	PMGRC-86-86-0	Self	Childrens National	Whole Blood - 750 µL	31608	94.1416	0.9915	1
86	PMGRC-80-86-2	Mother	Childrens National	Whole Blood - 750 µL	31403	97.1208	0.9915	1
6072	DSDTRN01	Self	Childrens National	WBCs 1 mL (Excess RBCs present)	35194	128.724	0.9905	1
6072	DSDTRN02	Father	Childrens National	WBCs 1 mL	36370	103.214	0.9915	1
6072	DSDTRN03	Mother	Childrens National	WBCs 1 mL	34692	108.299	0.9905	1
6329	DSDTRN04	Self	Childrens National	Whole Blood - 750 -800 µL	21984	133.874	0.9925	2
6329	DSDTRN05	Father	Childrens National	Whole Blood - 750 -800 µL	32674	105.676	0.9915	1
6329	DSDTRN06	Mother	Childrens National	Whole Blood - 750 -800 µL	29469	84.6065	0.9925	1
2022	DSDTRN07	Self	Childrens National	Whole Blood 1.5 mL	33600	104.932	0.9915	1
6013	DSDTRN08	Self	Childrens National	HMW DNA	34874	118.64	0.9915	2
6319	DSDTRN09	Self	Childrens National	HMW DNA	30843	179.527	0.9915	1
6327	DSDTRN10	Self	Childrens National	Whole Blood - 750 -800 µL	20407	103.71	0.9925	1
6336	DSDTRN11	Self	Childrens National	Whole Blood - 750 -800 µL	29507	86.7225	0.9915	1
7065	DSDTRN12	Self	Childrens National	Whole Blood 1 mL*	37247	118.28	0.9915	1
8017	DSDTRN13	Self	Childrens National	Whole Blood 1 mL	22291	112.902	0.9895	1
8042	DSDTRN14	Self	Childrens National	WBCs 1 mL	27420	230.422	0.9915	1
8051	DSDTRN15	Self	Childrens National	WBCs - 800 µL	36036	130.119	0.9925	1
8052	DSDTRN16	Self	Childrens National	Whole Blood 580 µL	29247	117.643	0.9915	1
9021	DSDTRN17	Self	Childrens National	WBCs 1 mL (Hymolized RBCs present)	34299	97.9131	0.9915	1
9057	DSDTRN18	Self	Childrens National	HMW DNA	12882	122.163	0.9915	1
2102	DSDTRN19	Mother	Childrens National	HMW DNA	15795	58.6456	0.9925	1
125	DSDTRN20	Self	Childrens National	HMW DNA	31126	96.0952	0.9915	1
RGP_696	RGP_696_2	Father	Broad Institute	Whole Blood	31589	93.859	0.9915	1
RGP_696	RGP_696_1	Mother	Broad Institute	Whole Blood	33906	94.8281	0.9925	1
RGP_696	RGP_696_3	Self	Broad Institute	Whole Blood	33388	113.593	0.9935	2
RGP_1608	RGP_1608_2	Father	Broad Institute	Whole Blood	34617	96.9002	0.9925	1
RGP_1608	RGP_1608_1	Mother	Broad Institute	Whole Blood	35042	113.932	0.9915	1
RGP_1608	RGP_1608_3	Self	Broad Institute	Whole Blood	33887	126.696	0.9915	2
RGP_25	RGP_25_2	Father	Broad Institute	Whole Blood	35594	147.017	0.9915	1
RGP_25	RGP_25_1	Mother	Broad Institute	Whole Blood	20187	118.183	0.9935	1
RGP_25	RGP_25_3	Self	Broad Institute	Whole Blood	33618	114.502	0.9915	1
RGP_1219	RGP_1219_1	Mother	Broad Institute	Whole Blood	38691	107.119	0.9925	1
RGP_1219	RGP_1219_2	Father	Broad Institute	Whole Blood	33682	112.889	0.9935	1
RGP_1219	RGP_1219_3	Self	Broad Institute	Whole Blood	32479	113.839	0.9935	1
RGP_1219	RGP_1219_4	Sibling	Broad Institute	Whole Blood	30838	122.445	0.9935	1
RGP_1081	RGP_1081_2	Father	Broad Institute	Whole Blood	23710	141.507	0.9935	1
RGP_1081	RGP_1081_1	Mother	Broad Institute	Whole Blood	30570	137.909	0.9925	1
RGP_1081	RGP_1081_3	Self	Broad Institute	Whole Blood	38089	108.623	0.9915	1
RGP_686	RGP_686_2	Father	Broad Institute	Whole Blood	32033	100.15	0.9915	1
RGP_686	RGP_686_1	Mother	Broad Institute	Whole Blood	40285	91.9921	0.9915	1
RGP_686	RGP_686_3	Self	Broad Institute	Whole Blood	28525	139.581	0.9935	1
RGP_607	RGP_607_2	Father	Broad Institute	Whole Blood	32890	160.419	0.9925	2
RGP_607	RGP_607_1	Mother	Broad Institute	Whole Blood	31384	80.1376	0.9915	1
RGP_607	RGP_607_3	Self	Broad Institute	Whole Blood	23442	130.422	0.9945	1
RGP_123	RGP_123_2	Father	Broad Institute	Whole Blood	37476	126.578	0.9935	2
RGP_123	RGP_123_1	Mother	Broad Institute	Whole Blood	43398	117.533	0.9935	2
RGP_123	RGP_123_3	Self	Broad Institute	Whole Blood	28992	123.922	0.9935	2
RGP_1360	RGP_1360_2	Father	Broad Institute	Whole Blood	22532	126.166	0.9935	2
RGP_1360	RGP_1360_1	Mother	Broad Institute	Whole Blood	21660	129.871	0.9945	1
RGP_1360	RGP_1360_3	Self	Broad Institute	Whole Blood	30213	136.976	0.9935	1
RGP_1238	RGP_1238_2	Father	Broad Institute	Whole Blood	40643	106.692	0.9945	2
RGP_1238	RGP_1238_1	Mother	Broad Institute	Whole Blood	40592	89.438	0.9935	1
RGP_1238	RGP_1238_3	Self	Broad Institute	Whole Blood	27364	116.214	0.9935	1
RGP_1395	RGP_1395_2	Father	Broad Institute	Whole Blood	39173	99.1532	0.9935	1
RGP_1395	RGP_1395_1	Mother	Broad Institute	Whole Blood	38726	86.0695	0.9935	1
RGP_1395	RGP_1395_3	Self	Broad Institute	Whole Blood	33468	112.232	0.9935	1
RGP_1630	RGP_1630_2	Father	Broad Institute	Whole Blood	36222	89.8591	0.9935	1
RGP_1630	RGP_1630_1	Mother	Broad Institute	Whole Blood	26081	128.302	0.9935	1
RGP_1630	RGP_1630_3	Self	Broad Institute	Whole Blood	35508	99.1842	0.9935	1
RGP_858	RGP_858_2	Father	Broad Institute	Whole Blood	30043	96.5974	0.9945	1
RGP_858	RGP_858_1	Mother	Broad Institute	Whole Blood	35942	131.314	0.9935	1
RGP_858	RGP_858_3	Self	Broad Institute	Whole Blood	36180	91.9684	0.9935	2
RGP_731	RGP_731_2	Father	Broad Institute	Whole Blood	32268	120.857	0.9935	2
RGP_731	RGP_731_1	Mother	Broad Institute	Whole Blood	37318	100.635	0.9935	1
RGP_731	RGP_731_3	Self	Broad Institute	Whole Blood	28590	119.514	0.9935	1
RGP_876	RGP_876_2	Father	Broad Institute	Whole Blood	32283	113.728	0.9895	1
RGP_876	RGP_876_1	Mother	Broad Institute	Whole Blood	34870	94.4418	0.9905	1
RGP_876	RGP_876_3	Self	Broad Institute	Whole Blood	39033	104.433	0.9935	1
RGP_12	RGP_12_2	Father	Broad Institute	Whole Blood	35357	83.4002	0.9925	1
RGP_12	RGP_12_1	Mother	Broad Institute	Whole Blood	44332	103.056	0.9935	1
RGP_12	RGP_12_3	Self	Broad Institute	Whole Blood	44980	122.338	0.9935	2
RGP_2040	RGP_2040_2	Father	Broad Institute	Whole Blood	26375	107.484	0.9935	1
RGP_2040	RGP_2040_1	Mother	Broad Institute	Whole Blood	38877	112.898	0.9935	1
RGP_2040	RGP_2040_3	Self	Broad Institute	Whole Blood	43080	117.544	0.9935	2
RGP_558	RGP_558_2	Father	Broad Institute	Whole Blood	20717	158.844	0.9915	1
RGP_558	RGP_558_1	Mother	Broad Institute	Whole Blood	30957	91.9711	0.9905	1
RGP_558	RGP_558_3	Self	Broad Institute	Whole Blood	19519	169.249	0.9915	1
RGP_1770	RGP_1770_2	Father	Broad Institute	Whole Blood	22533	161.527	0.9915	1
RGP_1770	RGP_1770_1	Mother	Broad Institute	Whole Blood	34931	97.3373	0.9915	1
RGP_1770	RGP_1770_3	Self	Broad Institute	Whole Blood	34193	117.407	0.9915	1
RGP_1316	RGP_1316_2	Father	Broad Institute	Whole Blood	25516	131.639	0.9925	2
RGP_1316	RGP_1316_1	Mother	Broad Institute	Whole Blood	28474	104.044	0.9895	2
RGP_1316	RGP_1316_3	Self	Broad Institute	Whole Blood	26846	156.456	0.9925	2
