## Supplementary material for "Advancing long-read nanopore genome assembly and accurate variant calling for rare disease detection": SuppTable2-6.xlsx

### Sheet: SuppTable2 GRCh38_Whole_genome_
	Supplementary Table 2: Whole genome autosomal coverage for 21 affected individuals aligned to the GRCh38 reference genome
Samples	Average LRS Autosomal Coverage	Average SRS Autosomal Coverage
RGP_696_3	34.5877	35.6977
RGP_1360_3	40.9991	38.0277
RGP_1316_3	46.1232	32.9159
RGP_1608_3	38.4746	38.0164
RGP_25_3	34.9768	37.2077
RGP_1219_3	34.5214	33.5241
RGP_1219_4	34.855	33.6855
RGP_1081_3	33.2091	33.4104
RGP_686_3	41.765	45.2532
RGP_607_3	39.0446	32.4954
RGP_123_3	37.8236	39.1082
RGP_1238_3	34.8941	33.0046
RGP_1395_3	34.225	30.0291
RGP_1630_3	30.3782	33.8873
RGP_858_3	24.2632	23.3327
RGP_731_3	35.7614	30.2282
RGP_876_3	31.7441	33.7618
RGP_12_3	36.6714	32.7405
RGP_2040_3	35.21	41.1286
RGP_558_3	46.9127	30.1854
RGP_1770_3	35.5286	29.01
Min	24.2632	23.3327
Max	46.9127	45.2532
Median	35.21	33.5241

### Sheet: SuppTable3 GRCh38_callable_loci
	Supplementary Table 3: Number of bases in the GRCh38 reference genome, callable by LRS and SRS
	Short reads (mapq>10) (callable regions exclude gaps and simulated centromeric regions)			Long reads (mapq>10) (callable regions exclude gaps and simulated centromeric regions)				Comparison Stats (callable regions exclude gaps and simulated centromeric regions)
Samples	Bases Callable (10x-80x)	Bases Callable (10x-80x) (in Billions)	% genome callable	Bases Callable (10x-80x)	Bases Callable (10x-80x) (In Billions)	% genome callable	%increase in LRS	Callable by LRS, but no coverage by SRS	Callable by SRS, but no coverage by LRS	Callable by both LRS and SRS	Not covered by both LRS and SRS
RGP_696_3	2822242543	2.82224	91.39	2846915322	2.84692	92.18	0.79	14587543	340382	2812984301	8525532
RGP_1360_3	2811789619	2.81179	91.05	2833487166	2.83349	91.75	0.7	11165111	311293	2806930769	28779462
RGP_1316_3	2821667841	2.82167	91.37	2847135756	2.84714	92.19	0.82	13345590	143917	2812376722	8128776
RGP_1608_3	2595685351	2.59569	84.05	2850918988	2.85092	92.31	8.26	35936609	248842	2590084089	7646223
RGP_25_3	2824636596	2.82464	91.46	2848320740	2.84832	92.23	0.77	13994618	307634	2817060991	8335840
RGP_1219_3	2822099142	2.8221	91.38	2847768144	2.84777	92.21	0.83	11939162	203484	2813859854	9481956
RGP_1219_4	2810752732	2.81075	91.01	2834286106	2.83429	91.78	0.77	11697437	364433	2806645058	28881117
RGP_1081_3	2822758127	2.82276	91.4	2848711472	2.84871	92.24	0.84	13467978	221778	2814103395	7570577
RGP_686_3	2808471327	2.80847	90.94	2831472114	2.83147	91.68	0.74	11987567	499372	2803527959	28976142
RGP_607_3	2820861900	2.82086	91.34	2849214880	2.84921	92.26	0.92	13241391	200419	2814855969	9687407
RGP_123_3	2825504434	2.8255	91.49	2850119548	2.85012	92.29	0.8	13533610	355504	2819269024	8567843
RGP_1238_3	2811304427	2.8113	91.03	2835585784	2.83559	91.82	0.79	10323224	297026	2807523908	28307758
RGP_1395_3	2815547726	2.81555	91.17	2848024614	2.84802	92.22	1.05	12867361	282820	2807250787	8813835
RGP_1630_3	2822817869	2.82282	91.4	2844577504	2.84458	92.11	0.71	12768663	285336	2810877530	8691526
RGP_858_3	2803027267	2.80303	90.76	2831044290	2.83104	91.67	0.91	10222627	305560	2797444087	29263187
RGP_731_3	2807842355	2.80784	90.92	2834310468	2.83431	91.78	0.86	13551892	318818	2803392191	29143032
RGP_876_3	2820343588	2.82034	91.32	2845843306	2.84584	92.15	0.83	15252251	355906	2809934021	9675877
RGP_12_3	2810705557	2.81071	91.01	2836359601	2.83636	91.84	0.83	13724923	364684	2806413501	27979195
RGP_2040_3	2826542203	2.82654	91.53	2851074215	2.85107	92.32	0.79	13458401	282965	2819777642	6939190
RGP_558_3	2809112460	2.80911	90.96	2828644746	2.82864	91.59	0.63	11567558	236398	2800636398	28973470
RGP_1770_3	2813680579	2.81368	91.11	2850756391	2.85076	92.31	1.2	13932847	207739	2807318460	7754619
Average	2806066364	2.80607	90.86	2842598626	2.8426	92.04	1.18	13931732	292110	2799155555	16196313
Median	2815547726	2.81555	91.17	2846915322	2.84692	92.18	0.82	13345590	297026	2807523908	9481956
								Note: Total genome length as used by mosdepth for hg38 - 3088269832

### Sheet: SuppTable4 CHM13_Whole_genome_c
	Supplementary Table 4: Whole genome autosomal coverage for 21 affected individuals aligned to the T2T-CHM13v2.0 reference genome.
Samples	Average LRS Autosomal Coverage	Average SRS Autosomal Coverage
RGP_696_3	35.7205	34.225
RGP_1360_3	42.605	40.885
RGP_1316_3	49.1141	33.8341
RGP_1608_3	40.0227	42.4314
RGP_25_3	36.1995	34.8541
RGP_1219_3	35.97	37.325
RGP_1219_4	38.1868	39.9164
RGP_1081_3	34.3286	38.7036
RGP_686_3	43.3832	45.1641
RGP_607_3	41.0268	31.6677
RGP_123_3	39.2491	37.6105
RGP_1238_3	36.1932	38.4305
RGP_1395_3	35.4514	33.9436
RGP_1630_3	31.4164	39.3782
RGP_858_3	28.8655	26.4341
RGP_731_3	37.1691	33.16
RGP_876_3	32.9623	36.7909
RGP_12_3	37.89	31.7382
RGP_2040_3	37.1664	45.6473
RGP_558_3	52.0364	28.6323
RGP_1770_3	36.8818	33.3018
Min	28.8655	26.4341
Max	52.0364	45.6473
Median	37.1664	36.7909

### Sheet: GRCh38_SRS-only_covered_regions
CHROM	START	END	Coord	LABEL	LENGTH	Comments	T2T v2.0 coordinates
chr1	121938093	121939631	chr1:121938093-121939631	NO_COVERAGE	1538	Centromere
chr1	121951698	121952763	chr1:121951698-121952763	NO_COVERAGE	1065	Centromere
chr2	138247429	138251018	chr2:138247429-138251018	NO_COVERAGE	3589	LRS maps to T2T	chr2:138247429-138251018		Centromeres?	8
chr3	91247752	91249203	chr3:91247752-91249203	NO_COVERAGE	1451	Inversion on short-reads? Seems more like a FP, since in centromere			Not sure?	9
chr4	9158404	9159444	chr4:9158404-9159444	NO_COVERAGE	1040	Overlaps Segdup. Overlaps a very long SV in LRS. LRS maps to T2T though.	chr4:9158404-9159444		LRS maps to T2T	6
chr5	49631535	49633746	chr5:49631535-49633746	NO_COVERAGE	2211	Centromere			Coverage in other samples	5
chr5	49647037	49648578	chr5:49647037-49648578	NO_COVERAGE	1541	SV nearby in LRS, distrups mapping?
chr5	49648612	49650555	chr5:49648612-49650555	NO_COVERAGE	1943	SV nearby in LRS, distrups mapping?
chr6	106721331	106723005	chr6:106721331-106723005	NO_COVERAGE	1674	LRS maps to T2T	chr6:106721331-106723005
chr7	107418983	107420196	chr7:107418983-107420196	NO_COVERAGE	1213	LRS maps to T2T	chr7:107418983-107420196
chr8	6297862	6299768	chr8:6297862-6299768	NO_COVERAGE	1906	LRS maps to T2T	chr8:6297862-6299768
chr8	8120123	8121244	chr8:8120123-8121244	NO_COVERAGE	1121	LRS maps to T2T	chr8:8120123-8121244
chr9	43292316	43293346	chr9:43292316-43293346	NO_COVERAGE	1030	Coverage in other samples	chr9:43292316-43293346
chr9	60738746	60740309	chr9:60738746-60740309	NO_COVERAGE	1563	Coverage in other samples	chr9:60738746-60740309
chr9	60980311	60981595	chr9:60980311-60981595	NO_COVERAGE	1284	Low coverage in LRS, even in T2T. Overlaps Segdup	chr9:60980311-60981595
chr9	67596715	67597754	chr9:67596715-67597754	NO_COVERAGE	1039	Coverage in other samples	chr9:67596715-67597754
chr12	12392064	12393518	chr12:12392064-12393518	NO_COVERAGE	1454	Real INV called on SRS and LRS.	chr12:12392064-12393518
chr12	34820799	34821978	chr12:34820799-34821978	NO_COVERAGE	1179	Centromere
chr12	34832439	34834644	chr12:34832439-34834644	NO_COVERAGE	2205	Centromere
chr17	489133	490395	chr17:489133-490395	NO_COVERAGE	1262	Too noisy in LRS and SRS	chr17:489133-490395
chr18	20561604	20564073	chr18:20561604-20564073	NO_COVERAGE	2469	Centromere
chr20	28646393	28647991	chr20:28646393-28647991	NO_COVERAGE	1598	No mapping in hg38. Low-coverage in T2T. Overlaps Segdup. Centromeres	chr20:28646393-28647991
chr20	28865286	28867524	chr20:28865286-28867524	NO_COVERAGE	2238	Centromere
chr22	15221957	15223221	chr22:15221957-15223221	NO_COVERAGE	1264	LRS maps to T2T	chr22:15221957-15223221
chrX	76146806	76148949	chrX:76146806-76148949	NO_COVERAGE	2143	Coverage in other samples	chrX:76146806-76148949
chrY	9112717	9114319	chrY:9112717-9114319	NO_COVERAGE	1602	No mapping in hg38. Low-coverage in T2T. Overlaps Segdup.	chrY:9112717-9114319
chrY	11024266	11025408	chrY:11024266-11025408	NO_COVERAGE	1142	Too noisy in LRS and SRS	chrY:11024266-11025408
chrY	20062765	20064414	chrY:20062765-20064414	NO_COVERAGE	1649	Coverage in other samples

### Sheet: SuppTable5 CHM13_callable_loci
Supplementary Table 5: Number of bases in the T2T-CHM13v2.0 reference genome, callable by LRS and SRS.
	Short reads (mapq>10)			Long reads (mapq>10)				Comparison Stats
Samples	Bases Callable (10x-80x)	Bases Callable (10x-80x) (in Billions)	% genome callable	Bases Callable (10x-80x)	Bases Callable (10x-80x) (In Billions)	% genome callable	%increase in LRS	Callable by LRS, but no coverage by SRS	Callable by SRS, but no coverage by LRS	Callable by both LRS and SRS	Not covered by both LRS and SRS
RGP_696_3	2752076240	2.75208	88.28	2932442871	2.93244	94.07	5.79	125035418	199394	2744845875	99425283
RGP_1360_3	2753518765	2.75352	88.33	2928776366	2.92878	93.95	5.62	128829369	165474	2750500192	122625426
RGP_1316_3	2754425650	2.75443	88.36	2929922777	2.92992	93.99	5.63	123911935	97989	2744599494	87873525
RGP_1608_3	2423784596	2.42378	77.75	2935842898	2.93584	94.18	16.43	145208026	147275	2420497819	90241292
RGP_25_3	2749603799	2.7496	88.21	2929667084	2.92967	93.98	5.77	115267761	120040	2744788632	106956995
RGP_1219_3	2761206393	2.76121	88.58	2952346156	2.95235	94.71	6.13	138052946	95440	2755793118	79104533
RGP_1219_4	2748504441	2.7485	88.17	2934071847	2.93407	94.12	5.95	135577956	189553	2745748333	112250944
RGP_1081_3	2761210837	2.76121	88.58	2929963210	2.92996	93.99	5.41	118057373	140009	2755184695	108870957
RGP_686_3	2753969442	2.75397	88.35	2916177499	2.91618	93.55	5.2	118211196	214769	2749599392	133591406
RGP_607_3	2742307336	2.74231	87.97	2928995477	2.929	93.96	5.99	118727738	143362	2737274069	102431630
RGP_123_3	2759984307	2.75998	88.54	2941307002	2.94131	94.36	5.82	126143192	168710	2755229134	92562737
RGP_1238_3	2747077640	2.74708	88.12	2928893132	2.92889	93.96	5.84	128923590	160284	2745113764	125782667
RGP_1395_3	2751755041	2.75176	88.27	2942106692	2.94211	94.38	6.11	130340135	137806	2746075493	90923495
RGP_1630_3	2758602700	2.7586	88.49	2944043078	2.94404	94.44	5.95	134941302	180587	2749274897	88385450
RGP_858_3	2718904020	2.7189	87.22	2923821481	2.92382	93.79	6.57	128167931	196544	2716801018	117041784
RGP_731_3	2741986045	2.74199	87.96	2922772481	2.92277	93.76	5.8	125529958	179768	2739103218	129036528
RGP_876_3	2760698511	2.7607	88.56	2933349740	2.93335	94.1	5.54	122050465	143400	2753442657	95688027
RGP_12_3	2734328955	2.73433	87.72	2918604070	2.9186	93.63	5.91	124078871	172898	2731303485	131236312
RGP_2040_3	2756402414	2.7564	88.42	2946658185	2.94666	94.53	6.11	131993793	148475	2752221018	81165885
RGP_558_3	2722751977	2.72275	87.34	2903850988	2.90385	93.15	5.81	120891418	112445	2706375186	120706865
RGP_1770_3	2749344382	2.74934	88.2	2935354218	2.93535	94.16	5.96	121158315	124335	2745403411	102464449
Average	2733449690	2.73345	87.69	2931379393	2.93138	94.04	6.35	126718985	154217	2728055948	105636485
Median	2751755041	2.75176	88.27	2929963210	2.92996	93.99	5.84	125529958	148475	2745403411	102464449
								Note: Total genome length as used by mosdepth for T2T-CHM13 - 3117275501

### Sheet: SuppTable6 GRCh38_genomic_featu
		Supplementary Table 6: Genomic feature overlap statistics for 21 affected individuals. Gencode Comprehensive gene set release 45 for GRCh38 used to define protein-coding genes (includes introns and exons) and coding exons. Mendelian disease genes were sourced from OMIM, ClinGen and GenCC.
		LRS-only callable bases in genomic features (Cumulative feature counts)					SRS-only callable bases in genomic features (Cumulative feature counts)
Samples	overlap fraction	Coding exons per gene	First coding exons	Genes	Mendelian disease genes		Coding exons per gene	First coding exons	Genes	Mendelian disease genes
RGP_696_3	0	432	240	2216	612		4	0	34	5
	0.11	391	215	338	17		3	0	2	0
	0.22	371	202	252	12		3	0	0	0
	0.33	356	187	191	10		2	0	0	0
	0.44	341	178	155	8		1	0	0	0
	0.56	331	168	125	6		1	0	0	0
	0.67	325	163	98	3		1	0	0	0
	0.78	317	157	76	3		1	0	0	0
	0.89	313	151	54	0		1	0	0	0
	1	301	143	36	0		1	0	0	0								125		301		36		6		143		1
																		108		252		38		5		125		2
RGP_1360_3	0	370	213	2006	531		5	3	34	5								111		278		41		7		135		1
	0.11	334	186	290	20		3	2	2	0								103		463		32		5		126		2
	0.22	313	171	202	11		3	0	0	0								118		298		38		5		134		5
	0.33	300	160	164	9		3	0	0	0								104		258		38		4		126		2
	0.44	289	151	130	8		2	0	0	0								111		283		44		3		132		1
	0.56	284	148	108	5		2	0	0	0								114		280		35		5		134		1
	0.67	272	140	82	4		2	0	0	0								111		280		37		5		138		2
	0.78	263	135	67	1		2	0	0	0								106		288		29		5		133		3
	0.89	256	130	49	1		2	0	0	0								112		271		37		7		134		2
	1	252	125	38	1		2	0	0	0								90		245		36		5		120		1
																		104		276		41		5		131		4
RGP_1316_3	0	402	230	2171	574		5	2	34	5								96		269		28		4		128		2
	0.11	361	197	302	16		5	1	2	0								89		241		32		3		108		0
	0.22	338	180	220	12		5	1	0	0								118		297		53		5		146		2
	0.33	326	171	169	9		5	1	0	0								135		321		46		6		152		1
	0.44	315	165	128	8		1	0	0	0								125		301		39		8		150		5
	0.56	309	161	111	7		1	0	0	0								118		284		43		5		147		3
	0.67	300	153	94	3		1	0	0	0								97		256		32		5		123		2
	0.78	294	150	71	3		1	0	0	0								109		283		40		4		136		0
	0.89	284	141	52	1		1	0	0	0								111		280		38		5		134		2
	1	278	135	41	0		1	0	0	0
RGP_1608_3	0	934	228	6686	1966		6	2	34	5
	0.11	830	196	309	25		3	2	2	0
	0.22	751	181	202	12		2	1	0	0
	0.33	692	161	153	9		2	1	0	0
	0.44	638	155	122	6		2	1	0	0
	0.56	599	145	103	5		2	1	0	0
	0.67	563	140	79	3		2	1	0	0
	0.78	529	135	59	1		2	1	0	0
	0.89	494	129	46	1		2	1	0	0
	1	463	126	32	0		2	1	0	0
RGP_25_3	0	420	239	2045	550		8	3	34	5
	0.11	383	209	340	19		7	2	2	0
	0.22	359	191	242	11		6	1	0	0
	0.33	346	181	180	7		6	1	0	0
	0.44	336	168	146	7		6	1	0	0
	0.56	328	162	118	5		6	1	0	0
	0.67	323	157	101	3		6	1	0	0
	0.78	316	150	77	3		6	1	0	0
	0.89	307	141	51	0		5	1	0	0
	1	298	134	38	0		5	1	0	0
RGP_1219_3	0	384	216	2023	552		4	2	34	5
	0.11	351	191	284	17		3	2	2	0
	0.22	327	174	203	11		2	1	0	0
	0.33	311	163	159	8		2	1	0	0
	0.44	297	154	126	6		2	1	0	0
	0.56	286	150	104	4		2	1	0	0
	0.67	275	141	83	2		2	1	0	0
	0.78	268	133	57	1		2	1	0	0
	0.89	262	128	50	0		2	1	0	0
	1	258	126	38	0		2	1	0	0
RGP_1219_4	0	397	224	2133	581		4	1	34	5
	0.11	365	193	301	20		3	1	2	0
	0.22	339	178	214	10		2	1	0	0
	0.33	323	166	165	9		2	1	0	0
	0.44	313	159	128	4		2	1	0	0
	0.56	309	155	111	3		2	1	0	0
	0.67	302	149	91	2		1	0	0	0
	0.78	297	143	76	2		1	0	0	0
	0.89	288	137	53	0		1	0	0	0
	1	283	132	44	0		1	0	0	0
RGP_1081_3	0	404	239	2153	585		2	2	34	5
	0.11	367	208	313	16		2	1	2	0
	0.22	341	186	226	10		2	1	0	0
	0.33	324	171	179	7		2	1	0	0
	0.44	314	161	146	7		2	1	0	0
	0.56	309	155	114	5		1	0	0	0
	0.67	304	151	94	4		1	0	0	0
	0.78	298	147	70	3		1	0	0	0
	0.89	288	140	46	0		1	0	0	0
	1	280	134	35	0		1	0	0	0
RGP_686_3	0	396	220	1992	531		6	3	34	5
	0.11	356	190	307	21		6	3	2	0
	0.22	337	176	228	13		5	3	0	0
	0.33	324	166	177	10		5	3	0	0
	0.44	311	155	141	10		5	3	0	0
	0.56	307	153	111	5		5	3	0	0
	0.67	300	147	89	3		4	2	0	0
	0.78	291	143	68	2		2	1	0	0
	0.89	286	139	47	0		2	1	0	0
	1	280	138	37	0		2	1	0	0
RGP_607_3	0	430	245	2132	584		7	3	34	5
	0.11	387	208	327	17		5	2	2	0
	0.22	360	187	221	11		4	2	0	0
	0.33	345	177	170	9		4	2	0	0
	0.44	332	169	135	7		4	2	0	0
	0.56	325	163	106	5		3	1	0	0
	0.67	315	160	88	4		3	1	0	0
	0.78	312	153	69	2		3	1	0	0
	0.89	298	138	41	0		3	1	0	0
	1	288	133	29	0		3	1	0	0
RGP_123_3	0	403	230	2063	556		5	2	34	5
	0.11	355	198	310	18		5	1	2	0
	0.22	331	184	218	11		4	1	0	0
	0.33	316	169	173	9		4	1	0	0
	0.44	308	164	146	8		4	1	0	0
	0.56	302	157	112	7		4	1	0	0
	0.67	297	154	94	3		4	1	0	0
	0.78	285	146	72	3		4	1	0	0
	0.89	277	141	49	0		2	1	0	0
	1	271	134	37	0		2	1	0	0
RGP_1238_3	0	367	207	1975	538		4	1	34	5
	0.11	323	173	267	19		4	0	2	0
	0.22	302	153	192	12		2	0	0	0
	0.33	283	145	154	8		2	0	0	0
	0.44	276	141	115	7		2	0	0	0
	0.56	264	136	90	5		2	0	0	0
	0.67	257	130	74	3		2	0	0	0
	0.78	251	123	50	0		2	0	0	0
	0.89	247	123	44	0		1	0	0	0
	1	245	120	36	0		1	0	0	0
RGP_1395_3	0	388	232	2089	595		6	2	34	5
	0.11	364	204	307	18		6	1	2	0
	0.22	344	188	236	13		5	1	0	0
	0.33	330	179	174	10		5	1	0	0
	0.44	315	167	131	8		5	1	0	0
	0.56	304	159	104	5		5	1	0	0
	0.67	299	153	88	4		4	1	0	0
	0.78	290	144	74	3		4	1	0	0
	0.89	281	134	53	1		4	1	0	0
	1	276	131	41	0		4	1	0	0
RGP_1630_3	0	389	227	2160	598		7	2	34	5
	0.11	353	195	300	19		6	2	2	0
	0.22	335	182	210	13		4	2	0	0
	0.33	321	166	171	9		3	2	0	0
	0.44	312	160	129	7		3	2	0	0
	0.56	305	154	96	4		2	1	0	0
	0.67	295	147	79	3		2	1	0	0
	0.78	279	139	57	0		2	1	0	0
	0.89	272	132	36	0		2	1	0	0
	1	269	128	28	0		2	1	0	0
RGP_858_3	0	375	202	2223	623		4	2	34	5
	0.11	336	171	276	20		3	1	2	0
	0.22	315	161	195	12		2	1	0	0
	0.33	298	148	147	7		1	1	0	0
	0.44	287	140	114	6		1	1	0	0
	0.56	276	132	89	3		1	1	0	0
	0.67	271	127	71	2		0	0	0	0
	0.78	262	121	56	1		0	0	0	0
	0.89	248	112	40	0		0	0	0	0
	1	241	108	32	0		0	0	0	0
RGP_731_3	0	427	244	2148	568		8	1	34	5
	0.11	393	221	340	20		8	1	2	0
	0.22	368	206	243	13		5	0	0	0
	0.33	351	190	187	9		4	0	0	0
	0.44	340	184	153	7		4	0	0	0
	0.56	335	176	118	5		4	0	0	0
	0.67	326	170	104	3		4	0	0	0
	0.78	320	164	83	3		4	0	0	0
	0.89	310	158	62	0		3	0	0	0
	1	297	146	53	0		2	0	0	0
RGP_876_3	0	447	252	2200	582		5	1	34	5
	0.11	406	221	365	23		4	0	2	0
	0.22	391	206	273	12		2	0	0	0
	0.33	375	189	210	10		2	0	0	0
	0.44	363	180	163	8		1	0	0	0
	0.56	353	175	135	6		1	0	0	0
	0.67	342	170	108	4		1	0	0	0
	0.78	338	165	86	3		1	0	0	0
	0.89	327	158	66	0		1	0	0	0
	1	321	152	46	0		1	0	0	0
RGP_12_3	0	432	253	2089	558		8	2	34	5
	0.11	392	220	349	20		8	1	2	0
	0.22	369	203	252	14		8	1	0	0
	0.33	353	188	196	12		8	1	0	0
	0.44	340	177	155	10		8	1	0	0
	0.56	330	170	125	8		7	0	0	0
	0.67	324	166	100	3		7	0	0	0
	0.78	317	160	81	2		6	0	0	0
	0.89	308	153	50	0		6	0	0	0
	1	301	150	39	0		5	0	0	0
RGP_2040_3	0	401	239	2102	569		6	2	34	5
	0.11	370	214	326	19		6	2	2	0
	0.22	347	201	239	13		5	1	0	0
	0.33	330	189	186	10		5	1	0	0
	0.44	317	180	151	8		5	1	0	0
	0.56	311	175	118	5		4	0	0	0
	0.67	303	166	100	3		4	0	0	0
	0.78	295	159	76	2		4	0	0	0
	0.89	288	152	60	0		4	0	0	0
	1	284	147	43	0		3	0	0	0
RGP_558_3	0	388	223	2046	567		7	5	34	5
	0.11	355	198	301	18		7	5	2	0
	0.22	324	173	218	10		5	3	0	0
	0.33	309	161	165	9		4	3	0	0
	0.44	291	149	124	7		4	3	0	0
	0.56	287	145	97	5		4	3	0	0
	0.67	279	139	79	3		2	2	0	0
	0.78	272	137	63	2		2	2	0	0
	0.89	263	131	45	0		2	2	0	0
	1	256	123	32	0		2	2	0	0
RGP_1770_3	0	417	236	2365	645		0	0	34	5
	0.11	377	210	328	20		0	0	2	0
	0.22	349	193	231	13		0	0	0	0
	0.33	334	178	175	9		0	0	0	0
	0.44	318	163	130	7		0	0	0	0
	0.56	311	158	109	4		0	0	0	0
	0.67	307	157	87	2		0	0	0	0
	0.78	297	150	68	2		0	0	0	0
	0.89	286	140	50	0		0	0	0	0
	1	283	136	40	0		0	0	0	0
