## Supplementary material for "Advancing long-read nanopore genome assembly and accurate variant calling for rare disease detection": SuppTable7-8.xlsx

### Sheet: SuppTable7 De novo SNVs
	Supplementary Table 7: Total, intersection and exclusive counts of genome-wide and annotated DN-SNVs by LRS and SRS for 21 affected individuals.
	RARE de novo SNVs (DN-SNVs)
	After read validation and AC = 1					Exclusive DNVs Not called by DV or GATK		Variant affects Gene
Family	Set-1: LRS RARE DN-SNVs (after read validation and unique to cohort)	Set-2: SRS RARE DN-SNVs (after read validation and unique to cohort)	Set-3: SRS and LRS intersection DNVs common to SRS (Set2) and LRS (Set1) callsets	Set-4: SRS-only (Set2 - Set3)	Set-5: LRS-only (Set1 - Set3)	SRS-only (Not called by deepvariant from Set-6)	LRS-only (Not called by GATK from Set-7)	Set-8: LRS DN-SNVs affecting Genes (Annotated by SnpEff)	Set-9: SRS DN-SNVs affecting Genes (Annotated by SnpEff)	Set-10: SRS and LRS intersection (intersection of Set-8 and Set-9) (Annotated by SnpEff)	Set-11: LRS-only (Set8 - Set10)	Set-12: SRS-only (Set9 - Set10)	LRS-only (Not called by GATK from Set-11) (Annotated by SnpEff)	SRS-only (Not called by DV from Set-12) (Annotated by SnpEff)
RGP_1081	54	63	40	23	14	4	3	38	42	29	9	13	0	1
RGP_1219_2	74	69	54	15	20	5	6	48	45	35	13	10	3	4
RGP_1219	82	66	55	11	27	2	9	58	45	37	21	8	8	2
RGP_1238	62	68	50	18	12	4	3	49	57	40	9	17	2	4
RGP_123	68	60	48	12	20	0	3	46	43	35	11	8	0	0
RGP_12	40	38	28	10	12	3	7	32	30	21	11	9	7	3
RGP_1316	60	60	48	12	12	4	2	43	46	36	7	10	0	3
RGP_1360	66	66	46	20	20	5	9	48	53	36	12	17	5	4
RGP_1395	77	62	49	13	28	8	13	50	41	30	20	11	12	6
RGP_1608	65	62	48	14	17	3	5	49	51	40	9	11	2	3
RGP_1630	66	67	56	11	10	2	3	49	52	41	8	11	2	2
RGP_1770	66	84	57	27	9	12	5	47	59	41	6	18	3	7
RGP_2040	50	50	39	11	11	3	6	29	28	22	7	6	3	1
RGP_25	53	53	34	19	19	7	1	28	35	20	8	15	0	6
RGP_558	40	49	28	21	12	7	1	30	33	21	9	12	0	3
RGP_607	51	48	31	17	20	7	11	32	33	23	9	10	3	4
RGP_686	56	52	37	15	19	5	11	30	32	22	8	10	3	3
RGP_696	77	62	53	9	24	2	15	55	47	42	13	5	6	1
RGP_731	80	89	72	17	8	5	5	49	56	45	4	11	4	3
RGP_858	50	51	40	11	10	4	3	34	37	28	6	9	2	3
RGP_876	72	84	59	25	13	6	3	54	63	45	9	18	3	5
	1309	1303	972	331	337	98	124	898	928	689	209	239	68	68
	On average, 531 variants were filtered by read_validation using parent's BAMs and AC1 using merged VCF	On average, 156 variants were filtered by read_validation using parent's BAMs and AC1 using merged VCF				Includes all denovos (affecting genes + intergenic)							Only includes denovos which affect genes
			SRS-concordance %	74.5971					SRS-concordance %	74.2457
			LRS-concordance %	74.2552					LRS-concordance %	76.7261

### Sheet: SuppTable8 Validation Categorie
	Supplementary Table 8: Validation categories and corresponding counts of exclusive DN-SNVs for all affected individuals.
	Validation categories and corresponding counts of exclusive de novo SNVs per proband
	Whole genome DNVs									DNVs annotated by SnpEff (non-intergenic)
	LRS-only				SRS-only					LRS-only				SRS-only
Family	TOTAL LRS-only	Called as non-DNV by other technology’s variant caller	Likely false-positive	Likely true-positive	TOTAL SRS-only	Called as non-DNV by other technology’s variant caller	Likely false-positive	Likely postzygotic mosaic	Likely true-positive	TOTAL LRS-only	Called as non-DNV by other technology’s variant caller	Likely false-positive	Likely true-positive	TOTAL SRS-only	Called as non-DNV by other technology’s variant caller	Likely false-positive	Likely postzygotic mosaic	Likely true-positive
RGP_1081	14	11	0	3	23	19	2	1	1	38	9	0	0	42	12	0	0	1
RGP_1219_2	20	14	1	5	15	10	3	1	1	48	10	0	3	45	6	2	1	1
RGP_1219	27	18	3	6	11	9	2	0	0	58	13	2	6	45	6	2	0	0
RGP_1238	12	9	1	2	18	14	1	3	0	49	7	1	1	57	13	1	3	0
RGP_123	20	17	2	1	12	12	0	0	0	46	11	0	0	43	8	0	0	0
RGP_12	12	5	5	2	10	7	0	3	0	32	4	5	2	30	6	0	3	0
RGP_1316	12	10	0	2	12	8	0	0	4	43	7	0	0	46	7	0	0	3
RGP_1360	20	11	4	5	20	15	2	3	0	48	7	2	3	53	13	1	3	0
RGP_1395	28	15	9	4	13	5	4	3	1	50	8	9	3	41	5	3	2	1
RGP_1608	17	12	1	4	14	11	1	2	0	49	7	1	1	51	8	1	2	0
RGP_1630	10	7	2	1	11	9	1	1	0	49	6	2	0	52	9	1	1	0
RGP_1770	9	4	1	4	27	15	3	3	6	47	3	1	2	59	11	1	3	3
RGP_2040	11	5	3	3	11	8	2	0	1	29	4	2	1	28	5	0	0	1
RGP_25	19	18	0	1	19	12	3	3	1	28	8	0	0	35	9	3	2	1
RGP_558	12	11	0	1	21	14	5	1	1	30	9	0	0	33	9	3	0	0
RGP_607	20	9	3	8	17	10	5	2	0	32	6	1	2	33	6	4	0	0
RGP_686	19	8	5	6	15	10	0	4	1	30	5	2	1	32	7	0	2	1
RGP_696	24	9	4	11	9	7	2	0	0	55	7	2	4	47	4	1	0	0
RGP_731	8	3	2	3	17	12	2	2	1	49	0	1	3	56	8	2	1	0
RGP_858	10	7	2	1	11	7	2	1	1	34	4	1	1	37	6	2	0	1
RGP_876	13	10	2	1	25	19	4	2	0	54	6	2	1	63	13	3	2	0
TOTAL	337	213	50	74	331	233	44	35	19	898	141	34	34	928	171	30	25	13
